# A step forward, but still inadequate: Australian health professionals’ views on the genetics and life insurance moratorium

**DOI:** 10.1101/2021.05.25.21257683

**Authors:** Jane Tiller, Louise Keogh, Aideen McInerney-Leo, Andrea Belcher, Kristine Barlow-Stewart, Tiffany Boughtwood, Penny Gleeson, Grace Dowling, Anya E.R. Prince, Yvonne Bombard, Yann Joly, Martin B Delatycki, Ingrid Winship, Margaret Otlowski, Paul Lacaze

## Abstract

**Background:** In 2019, the Australian life insurance industry introduced a partial moratorium (ban) limiting the use of genetic test results in life insurance underwriting. The moratorium is industry self-regulated and applies only to policies below certain financial limits (eg AUD$500,000 of life cover).

**Methods:** We surveyed Australian health professionals (HPs) who discuss genetic testing with patients, to assess knowledge of the moratorium; reported patient experiences since its commencement; and HP views regarding regulation of genetic discrimination (GD) in Australia.

**Results:** Between April-June 2020, 166 eligible HPs responded to the online survey. Of these, 86% were aware of the moratorium, but <50% had attended related training/information sessions. Only 16% answered all knowledge questions correctly, yet 69% believed they had sufficient knowledge to advise patients. Genetics HPs’ awareness and knowledge were better than non-genetics HPs’ (p<0.05). There was some reported decrease in patients delaying/declining testing after the moratorium’s introduction, however 42% of HPs disagreed that patients were more willing to have testing post-moratorium. Although many (76%) felt the moratorium resolved some GD concerns, most (88%) still have concerns, primarily around self-regulation, financial limits and the moratorium’s temporary nature. Almost half (49%) of HPs reported being dissatisfied with the moratorium as a solution to GD. The majority (95%) felt government oversight is required, and 93% felt specific Australian legislation regarding GD is required.

**Conclusion:** While the current Australian moratorium is considered a step forward, most HPs believe it falls short of an adequate long-term regulatory solution to GD in life insurance.
