## Supplementary Tables S1, S2, S3, S4, S5 for "A step forward, but still inadequate: Australian health professionals’ views on the genetics and life insurance moratorium"

### Sheet: Table S1 "other" HPs
Table S1: "Other" (non-genetics) HP professions
Profession (n=45)	Frequency
Breast surgeon	1
Breastscreen Counsellor	1
Cardiologist	4
Chemical Pathologist	1
Endocrinologist	1
Gastroenterologist	1
Genetic Pathologist	2
Haematologist	1
Immunologist	1
Internist	1
Metabolic clinican	2
Nurse / Midwife	5
Nephrologist	2
Neurologist	3
Not speficied	1
Obstetrician	1
Oncologist	4
Ophthalmologist/orthoptist	2
Paediatrician	4
Physician	6
Psychiatrist	1

### Sheet: Table S2 - knowledge
Table S2: Detailed analysis of answers to specific knowledge questions
Question (Genetics HPs n=110; Non-genetics HPs n=36)	True/False (correct answer)	Group (n=146)	Correct answer	Incorrect answer	Unsure
If a patient has an unfavourable genetic test result, their adult child must advise a life insurance company of the parent's genetic results when applying for a new insurance policy	FALSE	Total	71% (104)	13% (19)	16% (23)
		Genetics HPs	76% (84)	16% (17)	8% (9)
		Non-genetics HPs	55% (20)	6% (2)	39% (14)
Individuals with a current life insurance policy must notify their existing insurer if they get an unfavourable genetic test result	FALSE	Total	87% (127)	7% (10)	6% (9)
		Genetics HPs	94% (103)	3% (3)	4% (4)
		Non-genetics HPs	67% (24)	19% (7)	14% (5)
Life insurance companies are allowed to discriminate based on genetic test results, but health insurance companies are not	TRUE	Total	75% (109)	16% (24)	9% (13)
		Genetics HPs	83% (91)	15% (17)	2% (2)
		Non-genetics HPs	50% (18)	19% (7)	31% (11)
Life insurance companies have now agreed not to ask for genetic test results for policies worth up to $1 million	FALSE	Total	90% (131)	5% (8)	5% (7)
		Genetics HPs	94% (104)	3% (3)	3% (3)
		Non-genetics HPs	75% (27)	14% (5)	11% (4)
If a patient with an unfavourable genetic test result undertakes risk-reducing measures such as surveillance or surgery, an insurer must take this into account when assessing their risk	TRUE	Total	47% (68)	25% (37)	28% (41)
		Genetics HPs	54% (59)	25% (28)	21% (23)
		Non-genetics HPs	25% (9)	25% (9)	50% (18)
The moratorium also applies to travel insurance companies	FALSE	Total	50% (73)	13% (19)	37% (54)
		Genetics HPs	53% (58)	17% (19)	30% (33)
		Non-genetics HPs	42% (15)	0% (0)	58% (21)

### Sheet: Table S3 agreement legislation
Table S3: All free-text comments to questions about Australian government regulation and legislation
Do you think a formal agreement between the Australian government and industry (Financial Services Council) is required on this issue in Australia?		Answer (Yes/No)
Self-regulation of insurance companies	They will be unable to self-regulate!	Yes
	Insurance companies are notorious for taking your money quickly for insurance but then providing huge hurdles for you to overcome to get any money back form them	Yes
	I think that the industry needs to be held accountable, I don't trust that the self-governing model is enough.	Yes
	If we don't have legislation banning genetic testing being used to rate insurance then the Government should oversee any moratorium and not allow the industry to self-regulate	Yes
	Unilateral decisions by the FSC have no proper check or restraint. The introduction of the current moratorium funnily enough only happened with the Haynes Royal Commission. This Royal Commission showed that the financial service industry can't be trusted to self-regulate alone.	Yes
	I don't believe that self-regulation in a for-profit industry is possible because there is a conflict of interest. So regulation or another penalty is required to keep the bastards honest!	Yes
	If this helps regulate compliance, then yes.	Yes
Decision about further regulation should depend on the outcomes of the FSC Moratorium	Yes, but... We need an evidence-based approach. We should wait for results to emerge from the current moratorium. If there are no adverse outcomes for the insurance industry, then this strengthens the case for formal agreement or legislation.	Yes
	But only in an instance where there has been a reported issue. If the system is working fine, and self-regulation seems to be appropriate (i.e. no customers are complaining), then there may be no need for a formal agreement. In addition, if there was a formal agreement, this may be less able to be flexible or negotiable in the future (i.e. the financial amounts raised), which might end up being a…	Yes
Medical aspects	See previous comment - it should be illegal to discriminate on the basis of ANY medical testing. There is no difference between genetic testing and any other diagnostic or predictive testing. Only a complete ban on such discrimination will be effective. Insurance companies may be allowed to discriminate on basis of choices- lifestyle or otherwise, but not on medical grounds.	Yes
	In my condition fam hyperchol insurance companies can make a dx without gene testing based on chol and family hx so gene testing isn't that much more informative to insurance coy. a bneg test is very helpful.	Yes
	Need to consider gene - environment interaction with emphasis of modifiable environmental factors.	Yes
Financial limits inadequate	I would also like to see the limits raised to levels similar to that in the UK agreement.	Yes
Applicability/ enforceability	As this is not mandatory it has made it difficult to discuss at times and the meaning is open to imterpretation- some docotors have been saying you will have no trouble and as a genetic counsellor then have to say you need to check which often raises issues as the "doctor "said	Yes
	As a minimum a formal agreement, but preferably legally enforceable rules.	Yes
Other	Sounds like it would be better for patients if there was
	Limiting life insurance options on account of genetic testing potentially has no end as more parameters around a person's genes are determined.	Yes
	The issue of actuarial assessment of family history remains as a discriminator for many individuals who will be denied or face a loading on their policies.	Yes
	Insurance companies currently load premiums or withhold cover on much less scientific premises than genetic test results. By making these 'special' we do more harm than good by making people afraid of genetic testing and complicating the process.	No
Do you think the Australian government should introduce legislation to regulate the use of genetic test results in life insurance?		Answer (Yes/No)
Required to ensure consumer protection	Yes, regulation is needed to ensure against discrimination.	Yes
	This is the only way to protect people properly and not have the highly undesirable situation where people don't have genetic testing because of insurance concerns and die of preventable disease.	Yes
	Again, this would give clear guidelines for patients - many people are well and will remain well for their lifetime and feel discriminated against. Having clear laws would help remove this discrimination.	Yes
	See previous comments, such legislation needs to include all diagnostic and predictive testing, not just genetic. This would then cover neonatal screening - no life insurance disclaimers on those consents, and other areas.	Yes
Self-regulation of insurance companies	Sorry, too many instances where insurance companies look to preserving their cash and not interested in helping people with genuine need	No
	If it is not in law - why would an insurance company do it - unless they up everyone's premiums so that they don't loose out - insurance companies never loose...	Yes
	Unilateral decisions by the FSC have no proper check or restraint. The introduction of the current moratorium funnily enough only happened with the Haynes Royal Commission. This Royal Commission showed that the financial service industry can't be trusted to self regulate alone.	Yes
	I don't believe that self regulation in a for-profit industry is possible because there is a conflict of interest. So regulation or another penalty is required to keep the bastards honest!	Yes
Legislation with guidance	My answer is with a proviso. I think any legislation needs to be very carefully guided by individuals who have experience in this area and understand the nuance of genetic testing. It also needs to be flexible in that genetic testing and what we might find is every evolving and therefore legislation today might not be useful in a few years time.	Yes
	People accept that information available will be used by insurance companies. They don't generally have a problem with this. I don't feel this should be avoided, but we should assist if requested for interpretation of results for insurance purposes.	No
	With the caveat that self-regulation is effective and sufficient monitoring is in place	No
	Yes, but... See above answer regarding formal agreement. There needs to be an evidence-based approach to ensure we know of any adverse outcomes on insurance before legislation is contemplated.	Yes
Other	I really don't know the answer to this I don't necessarily thing that legislation is always better than regulation, and i do not have enough knowledge to have an informed opinion in this scenario again, i had to put something, so i tossed a coin and put yes.	Yes
	Vital to avoid differences between states	Yes
	Would be ideal if the insurance companies saw the obtaining of genetic testing and results as a positive and a risk reduction- that is if someone does their screening, risk is reduced, therefore insurance premium could be reduced closer to general population	Yes

### Sheet:  Table S4 Benefits Limitations
Table S4: All free-text comments to questions about benefits and limitations of FSC moratorium
Benefit	Participant ID	Increased reassurance/ patients more willing to have genetic testing	Provides some protection	Increased clarity	Family implications	Heightened awareness/ recognition of issue	Step in the right direction	Provides time
More people with a strong family history of illness, will now agree to genetic testing and life style alterations	P256	1
Client's are more reassured about proceeding with genetic testing	P10	1
Patients can obtain life insurance up to 500K irrespective of result. Some who previously hesitated are now happy to just proceed.	P40	1
Provides some certainty for the consumer when embarking on a genetic testing pathway.	P94	1
It gives some comfort to people about the issue	P135	1
It resolves the insurance concerns for most patients and simplifies a conversation that was previously complex and difficult to communicate.	P229	1		1
Reassurance for clients	P17	1
Easing concerns for patients who may now have some level of cover if at high genetic risk. By doing this it lessens the potential negative implications of predictive testing and therefore and decision making can be focused more on the health implications.	P21	1
The majority of patients with insurance concerns will hopefully be reassured by this.	P35	1
my experience has been patient undertaking predictive genetic testing are less concerned about insurance implications	P38	1
Reassures a small group of patients	P59	1
patients feel more confident to go ahead with testing that could benefit their health care	P72	1
provides some level of protection/reassurance for those people concerned about GT results and their impact on insurance	P89	1
its a step in the right direction and patients with minor concerns/reluctance feel reassured	P90	1					1
More chance for patients would undergo diagnostic genetic testing. Consequently, more chances their family members could be notified and take actions if at risk.	P112	1			1
It allays SOME concerns for patients but it doesn't go far enough	P149		1
people having counselling predictive testing for a treatable or preventable condition have been more likely to have testing	P200	1
I think it reduces some concern for patients, but for those who are really concerned or more wealthy, it's still an issue. It's clear it's more of a concern for wealthy people.	P223	1	1
Patients feel they can proceed with genetic testing with being discriminated against	P232	1
Reducing barrier to having predictive testing because of concerns about insurance discrimination	P244	1
Less stress on patients about getting policies in place prior to testing	P148	1
At least some insurance is available	P159		1
I feel that having a limit on the amount for cover has helped a lot of my clients to consider the option of testing. However, there has to be an independent regulatory authority to ensure unbiased enforcement of the moratorium.	P41	1
Patients can obtain life insurance up to 500K irrespective of result. Some who previously hesitated are now happy to just proceed.	P40		1
Provides at least some level of insurance that may not have been available at all previously.	P42		1
some protection for patients	P155		1
It allows everyone the opportunity to have some life insurance (products) at an affordable amount even with an unfavourable genetic result	P195		1
People with a genetic condition can still access some level of insurance.	P8		1
Some level of protection provided. Ensuring risk reducing choices are taken into account.	P52		1
provides some level of protection/reassurance for those people concerned about GT results and their impact on insurance	P89		1
It gives potential options to those who may not have had adequate insurance options previously	P156		1
Some consideration for individuals needing to consider genetic testing, cover up to a specific amount	P166		1
The idea that individuals can still get some cover for life/ income protection.	P173		1
There are now at least some protections, better than none	P192		1
People can access some level of insurance without the threat of discrimination based on their genetic test result	P199		1
Less opportunity for genetic discrimination by life insurance companies More individuals having the testing and getting appropriate therapies Move towards mainstreaming of genomics in healthcare	P185		1
Some improvement in discrimination	P63		1
Some clarity	P85			1
makes clumsy consent form somewhat easier to explain	P109			1
It clarifies the rules for application. It makes possible the collection of data that might inform future decision making on whether to continue/enforce the moratorium. (It is yet to be seen whether such data will be analysed)	P127			1
Stopping (partially) discrimination!! From my practice point of view, having some clear guidelines to present to clients/patients, rather than it all being very dependent on the individual insurer. I have been informed of places clients/patients can seek help if they are having trouble with their insurer, so more information in general has been really good.	P129		1	1
It resolves the insurance concerns for most patients and simplifies a conversation that was previously complex and difficult to communicate.	P229		1	1
More clarity, but this is no mandatory	P187			1
Allowed for complete transparency from insurance brokers - aided immensely in counselling patients.	P203			1
The biggest benefit has been that patients don't have report genetic testing in relatives.	P3				1
It's clearer and more transparent. The documents produced my the FSC are very useful for explaining to patients. Most people are concerned about what the insurance implications are for their children. It is helpful to be able to let them know that their children only need to disclose their parent's health conditions not their genetic test result.	P136			1	1
Clarification that a patients results do not impact family members	P20				1
alleviated some concerns for insurance discrimination for unaffected family members	P151				1
Demonstration of importance that families are provided with options to obtain insurance without disclosing genetic results	P107				1
Indicates a willingness to address the issue	P162					1
Industry recognition of the issue	P188					1
Getting it on the agenda for discussion, but there is more to understand by insurance industry about genes, modifiers etc. one genetic result does not define a person.	P71					1
It fostered a dialogue in the community	P101					1
More awareness of the issue, hopefully future stronger protections for patients depending on how affective the moratorium can be shown to be currently.	P120					1
Minimal	P204
Didn't even know it had happened	P93
It is a step in the right direction but insurance concerns are still present for many patients and providers	P108						1
As far as I am aware the insurance industry has been compliant with its stated implementation.	P207
It's a step forward but the money cut off is too low	P220						1
Time to consider seeking insurance up to the appropriate limits without disclosing genetic test results.	P11							1
gives time to find better solution	P98							1
TOTAL		21	19	9	6	5	3	2
Limitation	Participant ID	Restricted application	Insurance companies' compliance/self-regulation	Temporary cover	Financial limit	Travel insurance	Lack of dissemination
Restricted applicability	P85	1
Not all insurers are FSC Members. It doesn't apply to all life insurance policies, only those under certain amounts. Only applies to policies from 1 July 2019, ie not pre-existing too.	P42	1			1
It doesn't apply to all insurance companies.	P127	1
Self regulation is insufficient. Legal requirements are needed	P188		1
It is voluntary on behalf of Insurance companies. Not all will or do comply	P256		1
The moratorium is currently self regulated and covers a reasonably low level of cover (i.e. the dollar amounts are not particularly high and would not necessarily be appropriate for many individuals). Therefore, it doesn't apply to a lot of individuals and even when it does, I'm not entirely sure I trust the insurance industry to hold to it given there is no legal obligation to do so.	P9	1	1		1
Not enforceable & self-regulated.	P37		1
Insurance companies do not legally have to abide by the moratorium	P77		1
It is self regulated and not legally enforceable, so only as good as the trust in the industry generally it provides another layer of complexity to discuss during a consult when talking about insurance and GT. Patients already confuse health insurance and life/income/disability/travel insurance wrt underwriting. This is another thing to have to explain	P89		1			1
I still think that this is voluntary and regulation is required	P101		1
Compliance and uptake by insurers	P107		1
Self regulation is rarely good enough	P120		1
No clear legal base. No mechanism for the enforcement of the moratorium.	P112		1
Overseen by industry rather than government; has end date	P141		1	1
Not mandatory	P178		1
It is not legislated - it is not regulated - it is only in place for 5 years - the limits are reasonably low and would still lead to discrimination for some people.	P199		1	1	1
Needs to be government regulated.	P223		1
Self-regulation - what are the consequences for a company who does discriminate	P232		1
The uncertainty of how this will apply in the future if someone wants to take out a policy in a few years and the moratorium no longer applies. Also $400,000 of cover isn't enough for a lot of families. The regulation aspect also seem tenuous	P173		1	1	1
The moratorium isn't ongoing - I'm concerned about the end date and what happens after that. I'm also not satisfied with the self-regulation of it.	P192		1	1
Not enforceable. Not permanent. Voluntary. Limits on size of policies	P37	1	1	1
It does not cover everyone and all levels of insurance. It would be better if there was NO discrimination at all, that was made law and insurance companies held accountable (not self-regulated).	P129	1	1
There is uncertainty about what will happen when the moratorium is reviewed	P10			1
What happens after the 5 years ?? who will be discriminated in the 5 year window....	P22			1
It is only for 5 years. My patients are concerned about what happens after 5 years. It is also only for $500k. Many patients in my health district are on very high incomes and have large mortgages. Whilst the moratorium is a great first step, it doesn't change anything for high income/large mortgage holders, as they still need to apply for higher amounts. Travel insurance is a major exclusion. Ma…	P195			1	1	1
My understanding is that this is a temporary measure? and I'm not sure how it is enforced - given that, I'm not sure it can provides complete reasurance to concerned patients.	P4		1	1
No one is quite sure what will happen when it finishes	P72			1
The uncertainty about how long it will be in place - we need this to be PERMANENT to enable patients not to fear having genetic testing because of insurance concerns as genetic tetsing can really influence their physical AND psychological health	P149			1
It is only a moratorium	P182			1
What's going to happen in 2024? Are the limits enough for the average individual/family based on current living expenses?	P11			1	1
Not enforceable. Not permanent. Voluntary. Limits on size of policies	P37	1	1	1	1
Value limits. Voluntary compliance by insurance companies.	P40		1		1
Limited financial levels, so if the goal was a higher coverage level, this was not achievable under the current moratorium.	P94				1
Several of my patients have commented that they would potentially consider Life Insurance policies >$500k, so they would still not be protected	P108				1
The amounts are too low and won't give enough reassurance to some.	P135				1
There should be no upper limit.	P148				1
Upper limit of benefit restricts the relevance of the concession. More importantly, the whole field is moving towards the notion of polygenic risk scores and this could be a very difficult issue from the patient information and consent aspect.	P162				1
I know others have been disappointed with financial limits - most patients I have spoken with feel the amounts cover them. I think they are reasonable figures for the average Australian.	P203
The limits should be higher people need policies higher than $500K for life insurance	P220				1
The limit on cover is relatively low. Despite industry assurance that most policies fall below this threshold a significant number of patients see this as limiting. The current moratorium is due to be reviewed by the FSC at 5 years. Although they have expressed confidence that it is likely to continue it would be good for there to be more certainty. It would be good for there to be public informa…	P229		1	1	1
Only applies up to a value	P17				1
Some people do not feel like the thresholds are high enough	P20				1
The 500,000 limit is quite low.	P35				1
The amounts involved especially when compared with the UK and Canada are inadequate, particularly when you consider the average mortgage people take out.	P71				1
The upper limits are too low	P90				1
They are discriminating on income level	P98				1
The options provided are limited, and still contingent on insurance companies "playing nice"	P156		1
Monetary cover is considered inadequate for some individuals (e.g. those on high income) and it is uncertain if the moratorium will remain in place, and if so for how long.	P166			1	1
Only applies to certain levels of cover	P244				1
I don't think the limits are high enough and I also don't like that it is self regulated.	P245		1		1
The fact that I didn't know	P93					1	1
There is discrimination if you are presymptomatic for a later adult onset condition.	P159
How it is enforced, how insurance companies assess risk when risk management strategies have been adopted, how insurance companies interpret genetic test results.	P3		1
I strongly believe that having an agreement similar to that in the UK would be in the best interest of our patient and long term reassurance that they will not be discriminated against if they had an unfavourable genetic test outcome.	P41			1	1
Patients are skeptical and still feel there is a loophole that means getting genetic testing could disadvantage them from an insurance perspective (which I feel I can't assure there that there is not).	P136		1
Many financial advisors and workers in the industry seem unaware of the moratorium.	P207						1
Measures to reduce risk should be taken into account for patients who are considered at increased risk due to genetic test result (e.g. RR mx, SPO)	P38
My hope is that eventually insurance companies will not be able to ask about genetic testing results for any risk based assessment policy, regardless of value.	P45				1
The specific policy limits are hard for certain people to understand, especially if they have not taken out a policy previously but may in the future, particularly young adults.	P63				1
That it is not legislated - it is possible that not all insurance providers will abide by this (although all are with the FSC). It should also include or make a statement re travel insurance			1			1
Genetic testing is a very small part of the information insurance companies use to limit payouts and we are making it too important.
Financial limits					1
This moratorium does not address any other medical tests that may have predictive or diagnostic implications, the simplest solution is to ban all discrimination based on medical results		1
Secondary findings considerations are confusing. The fact that this is not government mandated.			1
TOTAL		8	29	17	28	4	2

### Sheet: Table S5 - Final thoughts
Table S5: All free-text comments regarding the FSC moratorium in the final thoughts section
Final thoughts (n=21)	Legislation/ enforceable rules/ applicability	Travel insurance	Financial limits	Temporary nature	Unjustness of discrimination based on uncontrollable factors	Difficulty understanding issues/ explaining to patients	Support for further policy efforts
Government legislation to ensure compliance and significant penalties for failing to do so should occur	1
I strongly believe that achieving a moratorium is just a first step. There are many regulations that need to change at a legislative level and also implemented and regulated at an independent level to enforce an unbiased care for everyone.	1
I am supportive of enactment of legislative provisions.	1
It would be good to see government regulation to ensure compliance and increase consumer trust	1
Needs to be enforceable	1
I am unsure of the current status of travel insurance and it would be extremely worrying if genetic diagnoses had to be declared for this purpose.		1
Travel insurance and genetic testing needs addressing in Australia (from my comment above: Many patients are concerned about implications for travel insurance especially when their work or family takes them to high cost medical care in countries such as USA.).		1
If it was ongoling then very happy with it - if it is up for review or completely revoked at 5 years - then I have a lot of concerns. I don't know implications for travel insurance		1		1
There should be no barriers to patients having genetic testing that is potentially life-saving (for themselves or those who will benefit from research findings). I would like the moratorium to be extended indefinitely, apply to all providers of life insurance products and all policies (including pre-existing) and not have limitations depending on the value of coverage. Most people who are at incr…	1		1	1	1
Do not limit this discussion just to genetic results, they are not the only predictive or diagnostic tests, all medical tests are , at least to some extent. Life insurance disrimnination should be limited only to those factors and individual canchoose/influence - eg choice to smoke, not exercise, overeat etc					1
Despite reading about the issue, I still find this a difficult area to have expertise or explain well. A few patients postpone testing until they sort out their insurance and I usually encourage this and help them by not making re-appointment to see me difficult. I then ask their stories and I receive very mixed feedback. Some sort out their affairs very quickly and report no problems. Others say…						1
I dislike having to have the insurance discussion with patients. I feel there is some 'grey' in the discussion and because we are not insurance experts, we frequently need to defer them to the insurance broker/company for individual advice. It's difficult to raise this for the first time with a patient who has come forward for genetic testing because they are put on the spot and if they have any …						1
You've reminded me I need to re watch the ASGC webinar on this topic. Unfortunately I only saw the start but will go back and watch. I tend to tell patients they need to do their homework if this is a concern for them. As a GC I feel it's my job to raise it but I am not trained to give advice about insurance companies						1
I don't have any experience applying for life insurance and don't know how many of my patients this might be relevant for. While the moratorium is clear, I don't have enough information about life insurance in Australia (ie. who takes it out, when, how much?) to know what it means.						1
The word moratorium is very legalistic and the average person does not know what is means. Can you come up with a better term?						1
I see many patients at risk of Huntington Disease. They still have issues getting insurance due to the family history.
Insurance decisions are still made by individuals without a thorough understanding of the implications of genetic conditions and genetic risk.	1
When I raise the implications for insurance with patients consenting to genetic testing, they often respond saying their life insurance is through their superannuation. While this can be problematic in and of itself (re: being under insured), for many patients the cost of taking out life/TPD/etc insurance is beyond their means.
So much work has gone into getting us this far, I hope we can continue to lobby to get a better outcome for our patients/clients.							1
Keep fighting the good fight!							1
It's great to see research and policy-making happening in this area							1
TOTAL	7	3	1	2	2	5	3
